# Similarity and diversity of genetic architecture for complex traits between East Asian and European populations

**DOI:** 10.1101/2023.05.26.23290578

**Authors:** Jinhui Zhang, Shuo Zhang, Jiahao Qiao, Ting Wang, Ping Zeng

## Abstract

**Background:** Genome-wide association studies have detected a large number of single-nucleotide polymorphisms (SNPs) associated with complex traits in diverse ancestral groups. However, the trans-ethnic similarity and diversity of genetic architecture is not well understood currently.

**Results:** By leveraging summary statistics of 37 traits from East Asian (*N*_max_=254,373) or European (*N*_max_=693,529) populations, we first evaluated the trans-ethnic genetic correlation (*ρ_g_*) and found substantial evidence of shared genetic overlap underlying these traits between the two populations, with  ranging from 0.53 (se=0.11) for adult-onset asthma to 0.98 (se=0.17) for hemoglobin A1c. However, 88.9% of the genetic correlation estimates were significantly less than one, indicating potential heterogeneity in genetic effect across populations. We next identified common associated SNPs using the conjunction conditional false discovery rate method and observed 21.7% of trait-associated SNPs can be identified simultaneously in both populations. Among these shared associated SNPs, 20.8% showed heterogeneous influence on traits between the two ancestral populations. Moreover, we demonstrated that population-common associated SNPs often exhibited more consistent linkage disequilibrium and allele frequency pattern across ancestral groups compared to population-specific or null ones. We also revealed population-specific associated SNPs were much likely to undergo natural selection compared to population-common associated SNPs.

**Conclusions:** Our study provides an in-depth understanding of similarity and diversity regarding genetic architecture for complex traits across diverse populations, and can assist in trans-ethnic association analysis, genetic risk prediction, and causal variant fine mapping.
