## Supplementary Tables for "Similarity and diversity of genetic architecture for complex traits between East Asian and European populations"

### Sheet: Table S1
Table S1. Estimates of cross-trait trans-ethnic genetic correlation
EAS EUR	SCZ	RA	AF	T2D	COA	AOA	AD	BRC	IS	PCA	TL	BMI	height	DBP	SBP	PP	HDL	LDL	TC	TG	HbA1c	eGFR	AAM	ANM	PLT	RBC	MCV	HCT	MCH	MCHC	HGB	MONO	NEUT	EO	BASO	LYMPH	WBC
SCZ	0.743128	-0.101746	-0.0306001	-0.0755425	-0.0932148	-0.0326585	-0.129492	0.0991211	0.0249098	0.047404	-0.205492	-0.210517	0.0889575	-0.0587655	-0.0395939	-0.00912955	0.054817	-0.0236166	-0.0137327	-0.0314991	0.0206372	0.0389778	-0.0126877	0.0108894	-0.0187739	0.095267	-0.0239518	0.0972098	-0.0301604	-0.0636644	0.0758962	-0.0414808	-0.0125364	0.028462	0.0482203	0.0721807	0.0105072
RA	-0.0732271	0.696215	-0.074961	0.0325636	0.168314	0.168314	-0.172033	NA	0.180835	-0.083437	-0.00507902	0.021133	-0.0563887	-0.0946127	0.00334074	0.118101	0.156972	0.0124357	-0.0402155	-0.0714517	0.127409	-0.0163436	0.179944	-0.078277	-0.0357328	-0.0229309	0.040357	-0.0678178	0.0077079	-0.13863	-0.0787468	-0.0904484	0.0670276	0.159837	-0.265716	-0.179853	0.0430613
AF	-0.00314718	0.0351642	0	0.125894	0.0508309	0.0508309	-0.0345831	0	0.441237	-0.201619	-0.139979	0.20157	0.161296	0.225736	0.248178	0.212465	-0.144935	-0.128439	-0.135264	0.0175421	-0.0350714	0.0645923	-0.0111587	-0.0504169	-0.045686	-0.0574518	0.041343	-0.0544021	0.0318429	-0.0492833	-0.0694118	0.0631405	0.00864931	0.084628	-0.0398956	0.000491854	0.01447
T2D	0.0537297	-0.0308831	0.124848	0.926211	0.014858	0.0148579	-0.153763	0	0.220491	-0.262008	0.0398506	0.345841	-0.0302553	0.196118	0.300907	0.306015	-0.326921	0.0691378	-0.0191892	0.299295	0.75696	-0.0379198	-0.126004	-0.0042528	0.0318791	0.0793303	-0.13545	0.0061682	-0.105398	0.0555928	0.0161062	0.120684	0.129444	0.0327355	-0.0396482	0.213005	0.20508
COA	-0.0438935	-0.161639	0.0990787	-0.0466882	0.568275	0.568275	0.302195	0	-0.0703305	-0.0305016	-0.0450854	0.0471486	-0.0579967	0.0486693	0.0149026	-0.0263972	-0.0142034	-0.0928403	-0.110617	-0.0507103	0.00244991	0.0276463	-0.0318792	0.0350203	-0.0461673	0.0139492	0.0047834	0.0502848	-0.00346066	0.0131555	0.0594385	0.0380612	0.00238343	0.266365	0.0872578	0.0383389	0.0453193
AOA	-0.0438928	0.112764	0.149184	0.0283411	0.526244	0.526244	0.14589	0	-0.0764376	0.0633972	0.0527143	0.132003	0.0221449	0.0244911	-0.0302815	-0.0699776	0.0783283	0.00400282	-0.0228716	0.00727132	0.0408403	-0.0523537	-0.165639	-0.0516134	-0.0179409	-0.00704523	-0.105909	-0.0628775	-0.0722743	0.0901321	-0.0263433	-0.0376764	-0.0814195	0.372559	0.089573	0.0433463	-0.0746932
AD	-0.148634	-0.125424	0.373199	0.0498596	0.306868	0.306868	0	0	0.165487	-0.189378	0.113353	0.124827	-0.104419	0.234547	0.172146	0.0966699	-0.047276	-0.304809	-0.0731306	-0.0379828	-0.115843	-0.155897	0.110395	-0.0428293	-0.0705886	-0.102636	0.0251084	-0.131657	0.0408639	-0.130593	-0.139149	0.237114	0.132864	0.350471	0.183007	0.283317	0.191578
BRC	0.167569	-0.0531836	0.0895043	-0.0311512	0.0309525	0.0309525	0.0920346	0	0.0110542	-0.0636804	0.0908394	-0.0706257	0.0315213	0.0209699	0.0071501	-0.0154693	0.0907137	0.00678183	0.0473987	-0.0476914	0.0312581	0	0	0	0.0485026	0.0353222	0	0	0	0	0.0947997	0.0205003	0	0	0.15842	0.10088	0.0490589
IS	-0.0989482	-0.179804	0.520905	0.207191	-0.225137	-0.225137	-0.0888853	0	0.885863	-0.152311	0.105201	0.183992	-0.0609047	0.289351	0.400257	0.363419	-0.317487	-0.0857048	-0.252802	0.167513	0.298698	0.00810495	-0.025475	-0.104496	-0.0143563	0.0950448	-0.109451	0.0256298	-0.050223	0.151178	0.0581111	0.0697148	0.161202	0.0693899	0.179414	0.0285991	0
PCA	-0.0817518	-0.0126838	0.113065	-0.130875	0.0624633	0.0624643	0.110144	0	-0.278707	0.828382	0.0440405	-0.172446	-0.00791372	-0.0287266	-0.131228	-0.193115	0.122426	0.0170879	0.0135361	-0.153795	-0.342897	0.216039	0	0	0	0	0	0	-0.023409	0.119295	0.00695012	-0.108934	-0.137511	0.126025	-0.0689425	-0.0522774	0
TL	0.00175717	-0.0482281	-0.112599	-0.192924	0.305669	0.305669	0.0458156	0	-0.323645	0.235961	0.608669	0.0845867	-0.061004	0.227483	0.152323	0.0471017	-0.0828853	0.176058	0.00773033	-0.110528	-0.0697166	0.153802	0.183353	0.159852	-0.0735237	0.237989	-0.150917	0.16942	-0.0937066	0.0788811	0.161181	-0.153549	-0.18477	-0.0912574	-0.249722	0.0120762	0
BMI	-0.078635	-0.0696155	0.155779	0.510039	0.131897	0.131897	-0.0558509	0	0.212562	-0.188763	0.00244154	0.843773	-0.0738218	0.273196	0.325862	0.294245	-0.36811	0.000658025	-0.105705	0.300955	0.27848	-0.169404	-0.176013	-0.124018	0.0429217	0.053421	-0.12813	-0.0331858	-0.104525	0.051316	-0.0133268	0.0922767	0.0928082	0.0508791	0.000186117	0.231943	0.248564
height	-0.0151518	0.0674244	0.114702	-0.0237905	-0.0304095	-0.0304095	-0.00888034	0	-0.0640911	-0.0186962	0.067663	-0.118889	0.863962	-0.0661942	-0.0907308	-0.113988	0.0709867	-0.0422303	-0.120023	-0.112422	-0.0618951	-0.0699288	0.0964107	0.0953198	-0.0883272	-0.0384555	0.0283995	-0.0265069	-0.00850557	-0.129075	-0.0508035	-0.0597662	-0.0970262	-0.0446945	0.0113803	-0.136649	-0.164383
DBP	-0.0789226	0.0161323	0.104698	0.0563599	0.0841694	0.0841694	-0.067493	0	0.203591	-0.0928694	-0.0417478	-0.0801669	-0.0416701	0.731524	0.561902	0.247081	0.0547428	-0.085333	-0.0202645	0.0370464	0.086388	-0.175841	-0.0214127	-0.0143439	-0.0830641	0.0732048	-0.0417738	0.0783482	-0.0410723	0.0252188	0.0808684	0.0719457	0.113438	0.0142999	0.0209457	0.0240248	0.121879
SBP	-0.0930057	0.059732	0.0972343	0.112333	0.0509024	0.0509024	-0.19252	0	0.165382	-0.0377944	0.0415307	-0.105226	-0.0502177	0.621568	0.708608	0.603356	-0.00449357	-0.107097	-0.0530788	0.0703732	0.165762	-0.134151	0.00162132	0.0213806	-0.0167124	-0.00303886	-0.0724766	-0.0490277	-0.0648245	0.0371909	-0.0383319	0.0515412	0.127962	-0.00807188	-0.0703124	0.0330486	0.153484
PP	-0.0988757	0.0734783	0.0626563	0.122761	-0.0022616	-0.0022616	-0.259727	0	0.0849072	0.0162601	0.0966827	-0.0930776	-0.0432052	0.326708	0.615278	0.734508	-0.0734996	-0.0970282	-0.0688511	0.0802839	0.180339	-0.0541158	0.0110371	0.0427126	0.0450653	-0.0803941	-0.0784731	-0.162655	-0.0659184	0.0388742	-0.146492	0.017455	0.104083	-0.0222367	-0.128017	0.0327732	0.139333
HDL	0.0620739	0.167699	-0.0728656	-0.311964	-0.18111	-0.18111	0.116543	0	-0.176373	0.123076	-0.0323076	-0.237115	-0.02405	-0.243942	-0.336794	-0.33906	0	0.233127	0.419266	-0.86717	-0.20254	0.114156	0.0272558	-0.0306852	0.0542654	-0.188918	0.111739	-0.159761	0.069411	-0.0971097	-0.196659	0.116676	-0.154988	-0.145014	0.00472887	-0.221773	-0.242511
LDL	-0.0392169	-0.0177539	-0.0781683	0.0814399	-0.282991	-0.282991	0.0219209	0	0.0830571	-0.0129245	0.00315903	-0.0892917	-0.0996586	-0.135854	-0.00775498	0.161044	-0.0118364	0.771644	0.876138	0.394535	0.0932271	-0.0117832	0.27276	0.00580078	0.294763	-0.10853	6.68738e-05	-0.119162	0.000981742	-0.00792382	-0.130867	0.183167	0.078914	-0.117085	0.019677	0.241072	0.151595
TC	0.0223749	0.0565899	-0.0187995	0.0301854	-0.252391	-0.252391	-0.0467673	0	0.00603375	0.0599304	-0.0487441	-0.121599	-0.115239	-0.14678	-0.0487366	0.0940497	0.134964	0.716757	0.920861	0.373507	0.0987231	0.000214371	0.191506	0.0354551	0.278718	-0.1239	0.0115445	-0.147391	0.0188661	0.0385715	-0.14656	0.116365	0.0419697	-0.119419	0.0771446	0.227891	0.0925481
TG	-0.0296193	-0.0304069	0.0685811	0.287052	0.081149	0.081149	-0.0633801	0	0.161699	-0.091271	0.0725732	0.0604871	-0.08083	0.085922	0.167064	0.206335	-0.621647	0.0285561	0.205103	0	0.234442	-0.0968196	-0.00700488	0.0649856	0.103394	0.0433379	-0.114708	-0.0350309	-0.0420407	0.248174	0.0315126	-0.140043	0.166626	-0.0726889	0.021087	0.214529	0.234512
HbA1c	-0.0682445	0.059069	0.0685673	0.564681	0.0931401	0.0931401	-0.119423	0	0.224907	0.104869	-0.23278	0.173581	0.0291514	0.0603516	0.0990253	0.0972183	0.0273187	0.00819513	0.0819729	0.109883	0.983559	-0.139	0.0176223	0.032125	0.126866	-0.117532	-0.176691	-0.289571	-0.309872	-0.4042	-0.368015	0.244377	-0.0251413	0.0930233	-0.0246949	0.190484	0.190345
eGFR	0.0720069	0.00580283	0.109382	-0.0223816	0.00692839	0.00692839	-0.0295133	0	-0.174504	-0.0265649	0.00362213	-0.109291	-0.0693863	-0.0171198	0.0108221	0.0280768	0.19065	-0.0140513	-0.0174823	-0.181423	-0.0295374	0.830294	0.0745236	0.0291716	0.120031	-0.0345272	0.0310327	-0.0259122	0.0154803	-0.0367961	-0.043536	0.0422344	0.0288809	-0.0587078	0.029298	-0.0566539	0.0219529
AAM	-0.103658	-0.0128672	0.0149899	-0.00971604	0.0262875	0.0262875	0.0102026	0	-0.000753954	0.0108992	-0.0251972	0.00300664	-3.29463e-05	0.00769327	-0.0116269	-0.0274235	-0.0259031	-0.0118876	-0.0176519	0.0210782	0.00216808	-0.00394265	0.0506466	0.0448323	0.0046779	-0.00269626	-0.00152539	-0.00471674	-0.00346639	-0.0104542	-0.00659643	0.0102906	-0.0125093	-0.00734491	0.0102233	-0.00156073	-0.00778251
ANM	-0.082355	0.0585476	0.100271	-0.00192534	-0.018922	-0.018922	0.164911	0	0.101841	0.0641108	-0.0621607	-0.00292273	0.0367334	-0.064026	-0.0164893	0.0481626	0.0474359	0.111169	0.21455	0.0214396	0.0292794	0.081384	0.0394493	0.663962	-0.0938855	-0.0659428	0.0223367	-0.0536812	0.0911433	0.216075	0	0.0579892	-0.00798317	0.137243	0.146079	-0.0571549	-0.0907203
PLT	-0.0703385	0.0689204	-0.0532871	-0.031357	0.044006	0.044006	0.0242291	0	-0.0583784	0.134187	-0.0501123	-0.066529	-0.012524	0.0607592	-0.00405691	-0.053597	0.138936	0.163383	0.131523	-0.0150549	0.0418447	0.050984	0.0594849	0.097098	0.842955	-0.0240582	-0.0917536	-0.0995518	-0.0864333	-0.0373704	-0.111713	0.174031	0.0955874	0.0718813	0.214957	0.231178	0.143142
RBC	0.0125863	-0.11934	-0.137852	-0.0200161	0.105969	0.105969	-0.021737	0	-0.124277	-0.0603378	0.0728517	-0.195794	0.007136	0	-0.0569695	-0.117471	-0.0623004	0.00119373	-0.035389	-0.000143578	-0.093869	0.0334699	-0.0188666	-0.0376259	-0.249483	0.916388	-0.658317	0.71327	-0.653749	-0.182628	0.643447	0.11741	0.0987414	0.00991607	0.00914107	-0.0593306	0.0760835
MCV	0.0407869	0.0337286	0.0230575	-0.0195398	-0.00943649	-0.00943649	-0.116762	0	0.0627468	0.0347326	-0.0225853	0.104783	-0.0930403	0.0639413	0.0841045	0.0643812	0.093686	-0.00741276	-0.00905423	-0.0600036	-0.105255	-0.0295528	-0.0440293	0.0357579	0.0603212	-0.57173	0.870081	0	0.892053	0.3278	0.0205661	-0.0337567	-0.0162658	-0.0785387	-0.108839	0.111947	0.0255403
HCT	0.0489792	-0.127196	-0.171772	-0.0425524	0.120171	0.120171	-0.130348	0	-0.104726	-0.0441931	0.0911787	-0.152758	-0.085878	0.119332	0.016834	-0.0792177	0.00723568	0.00455869	-0.0622405	-0.043806	-0.203812	0.0123474	-0.0802955	-0.0184368	-0.277213	0.671648	-0.0531529	0.878136	-0.0225159	0.0700086	0.867834	0.119523	0.122281	-0.0510366	-0.066471	0.0242648	0.124152
MCH	0.0112085	0.0488447	0.00741676	-0.0188751	0.00788369	0.00788369	-0.0922658	0	0.030781	0.0354262	-0.0332944	0.0825301	-0.11566	0.0498368	0.0747807	0.0540113	0.0452431	-0.0684397	-0.0551717	-0.0168492	-0.127172	-0.041228	-0.0409997	0.0489958	0.0639229	-0.563295	0.788343	-0.119757	0.865097	0.507598	0.00948229	-0.0273682	-0.0370098	-0.0505415	-0.0849801	0.0496624	-0.0270834
MCHC	-0.0239329	0.0608233	-0.0411251	0.0056665	0.0327655	0.0327655	0.0522277	0	-0.0257873	0.0418076	-0.069812	-0.00241527	-0.153257	-0.00390259	0.0199831	-0.00178791	-0.106188	-0.20755	-0.151934	0.128896	-0.0831353	-0.026674	-0.0327478	0.0237099	0.0470863	-0.241048	0.140335	-0.22218	0.357616	0.837109	-0.00856647	0.0260025	-0.0707783	0.0659701	0.0310883	-0.133859	-0.16169
HGB	0.0294599	-0.109638	-0.176587	-0.0397702	0.118905	0.118905	-0.104273	0	-0.114384	-0.0161487	0.058935	-0.141742	-0.124262	0.105602	0.0145416	-0.0809074	-0.0137182	-0.0589727	0	0	-0.213832	0.00503849	-0.0734293	-0.00814319	-0.241238	0.546986	-0.00799559	0.743135	0.0822813	0.302701	0.794023	0.11167	0.0840356	-0.0352516	-0.0583361	-0.0125914	0.0644007
MONO	0.0442051	-0.013393	-0.143115	-0.0130427	0.023494	0.023494	0.0592892	0	-0.0438058	0.050491	0.0371998	0.0110375	-0.0415727	0.100661	0.0790422	0.0378084	0.0106783	0.0424074	0	-0.0175653	-0.070941	0.0767366	0.0362932	0.0401648	0.105195	0.118504	0.00528464	0.196602	-0.0132487	-0.0861132	0.174327	0.804348	0.281286	0.197533	0.243555	0.330812	0.41338
NEUT	-0.0548176	-0.00734034	-0.159391	0.0768683	0.0928779	0.0928779	-0.0179659	0	-0.0892089	-0.0572674	0.189524	-0.0854475	0.00204454	0.0925903	0.122589	0.127711	-0.0894637	0.0104506	0.0436763	0.0811211	0.00923457	0.0118701	0.00925573	-0.0866469	0.1018	0.142551	-0.0271044	0.178716	-0.073475	-0.131879	0.14933	0.428221	0.765045	0.107009	0.209468	0.302548	0.743
EO	-0.0108393	0.0266506	-0.0382528	0.0130752	0.369476	0.369476	0.227379	0	-0.0474394	0.0611542	0.00214484	0.0377278	-0.0202238	0.0691284	-0.0148203	-0.0814652	0.0361852	-0.077213	-0.0444342	-0.0598291	0	-0.0045987	-0.0571225	0.0999621	-0.0130382	0.108919	-0.103332	0.0770196	-0.120417	-0.11383	0.0539472	0.107526	0.0257901	0.760688	0.301395	0.099748	0.144786
BASO	-0.0697786	-0.207793	-0.194039	-0.00116699	0.114551	0.114551	0.160357	0	0.104851	-0.0758443	-0.0642001	0.06252	-0.079288	0.0499862	0.0935657	0.0989538	0	0.134643	0.0628672	-0.00339426	0.0139749	-0.00953568	-0.0170559	0	0.142758	0.187919	0.00269038	0.263273	0	0	0.224532	0.26885	0.215239	0.370148	0.62589	0.37941	0.372227
LYMPH	-0.0459038	-0.106869	-0.0116951	0.0514369	0.0397154	0.0397154	-0.0845632	0	-0.0211684	-0.119826	0.106891	-0.0797759	0.0116217	0.0158553	0.0184714	0.0263282	-0.00496989	-0.0960105	-0.0505966	0.0224737	0.0930404	0.0414015	0.0395955	0.0209394	0.0571326	0	0.0616894	0.0331198	0.069991	0.029034	0.0372296	0.216053	0	0	0	0.83508	0
WBC	-0.0751967	-0.0709601	-0.145293	0.0674026	0.119669	0.119669	-0.0261487	0	-0.0738976	-0.0716061	0.182182	-0.0849736	-0.00143103	0.0947393	0.107004	0.101977	-0.0539006	-0.0283714	0.0114325	0.0483658	0.0182868	0.0292335	0.0202409	-0.0473397	0.109428	0	0	0	0	0	0	0.483832	0	0	0.241186	0.566158	0.75244

### Sheet: Table S2
Table S2. Estimates of cross-trait genetic correlations in the same population
EAS EUR	SCZ	RA	AF	T2D	COA	AOA	AD	BRC	IS	PCA	TL	BMI	height	DBP	SBP	PP	HDL	LDL	TC	TG	HbA1c	eGFR	AAM	ANM	PLT	RBC	MCV	HCT	MCH	MCHC	HGB	MONO	NEUT	EO	BASO	LYMPH	WBC
SCZ	1	0.0373	0.0048	-0.0744	0.0288	0.029	0.0456	0.0782	-0.0322	0.0446	0.0454	-0.052	-0.0277	0.0285	0.0049	-0.027	0.084	0.1335	0.1516	-0.0163	-0.121	0.0588	0.0213	0.1136	-0.0197	0.0653	-0.0032	0.0802	-0.0128	-0.0238	0.069	-0.0146	-0.0008	0.0435	-0.0473	-0.0356	-0.0666
RA	-0.0289	1	0.2669	-0.1392	0.1897	0.1894	-0.0509	0	-0.2092	-0.1488	-0.1452	-0.101	-0.0956	-0.1185	-0.1079	-0.0307	0.109	-0.0358	-0.0634	-0.0891	-0.0489	0.0476	0.1131	-0.0916	-0.0399	0.0283	-0.0161	0.0203	-0.0272	-0.0311	0.0345	-0.0799	0.0191	0.1808	-0.273	-0.2745	-0.017
AF	-0.0114	0.0147	1	0.1285	-0.0384	-0.0385	0.0868	-0.3463	0.3713	-0.1596	0.1544	0.1416	0.1818	0.2351	0.295	0.2945	0.0527	-0.1796	-0.1623	-0.0435	0.0972	-0.0689	0.1074	-0.0739	-0.0348	-0.1725	0.1841	-0.0825	0.162	0.0378	-0.0625	0.0976	-0.0441	-0.0146	0.1397	-0.1982	-0.1327
T2D	-0.0046	-0.0124	0.1305	1	-0.0763	-0.076	-0.2273	-0.1469	0.2375	-0.1624	0.0051	0.2831	-0.009	0.092	0.2165	0.2841	-0.2166	-0.0286	-0.0433	0.1833	0.8127	-0.022	-0.0363	0.0209	0.0179	0.0469	-0.1157	-0.0335	-0.0796	0.099	-0.0151	0.0681	0.0985	-0.0016	0.0302	0.1458	0.1405
COA	-0.0048	-0.0341	0.0555	-0.0196	1	0	-0.2314	-0.5118	-0.1773	-0.0974	0.2456	0.1105	-0.0866	0.0599	0.0397	-0.0023	-0.1405	-0.1324	-0.1559	0.0907	0.1598	-0.1519	0.0346	0.0706	-0.0356	-0.0448	0.034	-0.0324	0.031	0.0635	-0.0309	0.1225	0.0674	0.5539	0.3131	0.028	0.0816
AOA	6.7101	0.1476	0.0959	0.1859	0.731	1	-0.2322	-0.5147	-0.1777	-0.0973	0.2453	0.1107	-0.087	0.0594	0.0393	-0.0025	-0.1405	-0.1323	-0.1559	0.0908	0.16	-0.1521	0.0346	0.0705	-0.0359	-0.0449	0.0339	-0.0327	0.0309	0.0635	-0.031	0.1222	0.0672	0.5537	0.3129	0.0275	0.0812
AD	-0.0108	-0.1376	0.0523	-0.0318	0.648	0.314	1	-0.1926	-0.2109	0.0768	0.1946	-0.1267	-0.0357	0.0414	-0.0369	-0.0906	0.1206	0.0214	0.1387	-0.2176	-0.2019	-0.0046	0.234	0.2365	-0.0096	-0.0364	-0.0156	-0.0338	-0.0711	-0.242	-0.0778	-0.0001	-0.093	0.0987	0.2312	-0.2038	-0.1462
BRC	-0.0058	0.0017	-0.0059	-0.0017	-0.0067	0.0083	-0.0566	1	0.1534	0.2498	-0.6015	0	0.213	0.7439	0.1891	-0.576	0	0	0	0	0	0.4104	-0.0127	0	0.4518	0.5616	-0.2391	0.5454	-0.4246	-0.4948	0.3095	-0.5639	-0.3193	-0.0226	0.4883	-0.3409	-0.3888
IS	-0.0192	0.1091	0.4125	0.3176	-0.0667	0.0351	0.1255	-0.0084	1	-0.2152	-0.0689	0.2546	0.0051	0.4732	0.5536	0	-0.125	-0.188	-0.1259	0.0464	0.1007	0.0034	0.0308	0.0289	0.0286	0.1183	-0.0008	0.1687	-0.0595	-0.1683	0.1143	0.0387	0.0299	0.1253	0.2133	-0.1476	0.061
PCA	0.0104	0.0544	-0.0085	-0.0088	0.0406	-0.0082	0.194	-0.0148	-0.0966	1	-0.0678	-0.1252	-0.0258	-0.1316	-0.2102	-0.2025	0.1219	0.0809	0.0746	0.0158	-0.1933	0.0235	0.047	0.0151	0.1632	0.0965	-0.0569	0.0923	-0.0626	-0.0239	0.0964	0.1369	0.1374	0.0171	-0.0223	0.1058	0.0258
TL	-0.0159	-0.0376	-0.0042	-0.0869	-0.0267	-0.1983	-0.2754	-0.0881	-0.1503	0.1269	1	-0.0542	-0.0016	-0.0825	-0.1818	-0.2489	0.0543	-0.1204	0.0768	0.0248	0.03	0.1128	0.021	-0.027	0.0173	0.1047	-0.0715	0.1044	-0.0272	0.0807	0.1262	-0.0231	0.0278	0.132	0.1881	0.0013	0.0305
BMI	0.0002	0.0507	0.2038	0.5955	0.0151	0.1732	0.1192	0.0213	0.1892	-0.1508	-0.1584	1	-0.037	0.2615	0.2852	0.2554	-0.3256	-0.0034	-0.125	0.233	0.1027	-0.1565	-0.2128	-0.0466	-0.0613	0.0366	-0.0538	0.013	-0.0278	0.0919	0.0369	0.0437	0.0582	0.0829	0.0663	0.2662	0.1621
height	0.024	0.048	0.2529	-0.0484	-0.0193	-0.033	0.0372	0.0019	0.0005	-0.0114	0.0559	-0.0797	1	0.02	-0.0609	-0.1199	0.0479	-0.0999	-0.1011	-0.0944	-0.0474	-0.1058	0.105	0.146	-0.1369	-0.0353	0.0719	-0.0023	0.0494	-0.0327	-0.0139	-0.0879	-0.1031	-0.0511	-0.0798	-0.0957	-0.106
DBP	0.0122	-0.0149	0.1115	0.1524	0.01	-0.0128	-0.0104	0.0092	0.2812	0.084	0.0429	-0.0529	-0.0477	1	0.8536	0.4587	0.0382	-0.0691	-0.1107	0.06	-0.0565	-0.0497	-0.0735	0.0611	-0.0161	0.0445	0.0199	0.0701	0.0527	0.1466	0.0894	0.0384	0.1561	-0.0332	-0.0252	0.0663	0.1033
SBP	0.0042	0.009	0.1365	0.2113	0.0111	0.0021	-0.0212	0.0214	0.3456	0.0503	0.0232	-0.0558	-0.0632	0.8101	1	0.8601	-0.0747	-0.1863	-0.1762	0.1626	0.042	-0.09	-0.0577	0.0573	-0.0142	-0.023	-0.0049	-0.034	0.0171	0.079	-0.0288	0.111	0.1823	0.0099	0.0196	0.0299	0.1608
PP	-0.0014	0.0268	0.1132	0.188	0.0048	0.0137	-0.0124	0.024	0.2931	0.0108	0.0019	-0.0425	-0.0571	0.3794	0.8514	1	-0.1833	-0.2362	-0.1817	0.2253	0.176	-0.1008	-0.0274	0.0533	-0.0185	-0.0644	-0.0627	-0.1238	-0.0599	-0.0222	-0.1371	0.1408	0.1748	0.0608	0.0299	0.0047	0.187
HDL	0.0033	0.0047	-0.0895	-0.3939	-0.0486	-0.0834	-0.0394	0.0106	-0.1478	0.0407	0.1805	-0.2996	-0.0182	-0.0605	-0.067	-0.0526	1	0.1781	0.2725	-0.9002	-0.1537	0.2484	0.0917	0.1505	-0.0753	-0.2237	0.2671	-0.074	0.2267	-0.1056	-0.0863	-0.1259	-0.2661	-0.0837	-0.0044	-0.1571	-0.2297
LDL	-0.0054	0.0131	-0.0192	0.102	-0.0239	0.0314	0.0548	-0.0033	0.0353	-0.0075	-0.2053	0.0472	-0.1115	-0.0033	-0.0321	-0.0483	-0.0956	1	0.9319	-0.0949	0.1392	0.0734	0.0949	0.0408	0.1631	0.1444	-0.0564	0.165	-0.0775	-0.1279	0.1297	8.431	-0.0907	-0.0236	-0.0928	0.1994	-0.0017
TC	-0.0049	-0.0191	-0.0226	0.0424	-0.0485	-0.0014	0.0466	-0.0037	0.0523	0.0109	-0.1275	-0.0087	-0.1235	0.0046	-0.0138	-0.0266	0.0861	0.9658	1	-0.0358	0.1168	0.0638	0.1232	0.1054	0.1488	0.0126	-0.0479	-0.0056	-0.0974	-0.1503	-0.0434	-0.1344	-0.1233	-0.0282	0.0216	0.025	-0.0527
TG	-0.0004	-0.0388	0.0524	0.3509	-0.0165	0.0735	0.0428	-0.0098	0.1389	-0.0266	-0.1346	0.2126	-0.0776	0.0952	0.0967	0.0648	-0.7033	0.3981	0.3977	1	0.0541	-0.1558	0.0433	0.0973	0.0591	0.0976	-0.183	-0.0218	-0.1353	0.1473	0.0146	-0.0102	0.2095	-0.0041	0.0482	0.1471	0.2216
HbA1c	-0.029	0.0401	0.0363	0.529	0.0882	0.0876	0.0259	-0.0407	0.0918	-0.007	-0.1102	0.3427	-0.0067	0.0225	0.1067	0.1492	-0.1199	0.2027	0.1574	0.1506	1	-0.0535	-0.0829	0.2389	0.1332	0.0377	-0.1272	-0.0534	-0.1952	-0.2477	-0.1172	-0.077	0.0044	0.0686	0.226	0.1367	0.0757
eGFR	0.0012	0.0386	0.0518	0.0254	0.0202	0.037	-0.0796	0.013	-0.0937	0.0342	0.0679	-0.058	-0.0976	-0.0156	-0.0099	-0.0076	0.0057	0.0018	0.0079	-0.0185	0.0114	1	0.0056	0.0472	0.084	0.0936	0.0419	0.1632	0.0764	0.0412	0.17	0.0954	-0.0188	-0.0011	0.0383	0.1029	0.0139
AAM	0.0148	0.0035	-0.018	-0.002	-0.0099	-0.0075	0.0104	0.0015	-0.0061	0.0036	-0.0199	-0.0142	-0.0045	-0.0074	-0.0074	-0.0042	0.0149	-0.0053	-0.005	-0.0169	0.0171	-0.0051	1	-0.001	0.1186	-0.0906	-0.0487	-0.1626	-0.0492	-0.0305	-0.1734	0.1384	0.034	0.1139	-0.0135	-0.042	0.0616
ANM	-0.0234	-0.0064	-0.0301	-0.0749	-0.0443	-0.0073	-0.1526	-0.0016	-0.031	0.0373	0.0724	-0.0959	-0.0493	0.0329	0.0411	0.0358	0.0977	-0.0483	-0.0397	0.0165	-0.0874	0.0379	-0.0056	1	-0.0676	0.0252	-0.0323	0.0116	-0.0558	0.0017	0.0061	0.1374	-0.1747	0.1603	-0.036	0.161	0.0401
PLT	0.0072	0.0478	-0.0029	-0.0265	-0.038	0.0375	-0.0642	-0.0057	0.0612	0.0081	0.0965	-0.0298	0.0127	0.0012	0.0271	0.0405	0.0273	0.0173	0.0557	0.0637	0.1142	0.0088	-0.0017	0.0034	1	-0.0025	-0.1092	-0.092	-0.1149	-0.0886	-0.1024	0.2343	0.3127	0.1209	0.1696	0.2615	0.3133
RBC	0.0087	-0.0067	-0.0052	0.0839	-0.0133	-0.0718	-0.1348	-0.0005	-0.0103	0.0882	-0.0263	-0.0647	-0.0315	0.1475	0.0912	0.0145	-0.0792	0.0097	-0.0076	0.0451	0.0502	-0.0259	0.0141	0.0036	-0.0919	1	-0.6334	0.8131	-0.5854	-0.0721	0.7719	0.0967	0.1452	0.0945	0.1665	0.1631	0.1627
MCV	-0.0007	-0.0368	0.0059	-0.0346	-0.0003	0.0386	0.0618	-0.0025	0.0164	-0.0411	0.0311	0.0398	-0.0386	-0.024	-0.0458	-0.0508	0.0432	-0.0225	0.0036	0.0014	-0.1978	-0.0123	-0.0048	-0.0145	0.0279	-0.6854	1	-0.0608	0.9573	0.1607	-0.0316	-0.0088	-0.0962	-0.0998	-0.1081	-0.026	-0.0807
HCT	0.0104	-0.0437	-0.0157	0.0933	-0.0209	-0.0645	-0.1078	-0.0004	0.0056	0.0852	0.0102	-0.0433	-0.091	0.1776	0.0837	-0.0243	-0.0725	-0.0106	-0.0118	0.0624	-0.1223	-0.0506	0.0122	-0.0161	-0.1008	0.7196	0.0141	1	-0.0283	0.0396	0.9728	0.1285	0.107	0.0258	0.1104	0.1759	0.1252
MCH	0.0024	-0.064	-0.0019	-0.0198	-0.0148	0.018	0.0294	-0.0039	0.0143	-0.0468	0.0176	0.0205	-0.0488	-0.0069	-0.0344	-0.0458	0.0026	-0.0339	-0.0052	0.0536	-0.3238	-0.0118	-0.0078	0.0092	-0.0006	-0.6566	0.9653	0.0216	1	0.4463	0.0688	-0.0396	-0.1198	-0.1019	-0.0723	0.0204	-0.0904
MCHC	-0.0012	-0.1005	-0.0162	0.0265	-0.0226	-0.0661	-0.0271	-0.0113	0.0253	-0.022	-0.0391	-0.03	-0.0717	0.0545	0.0234	-0.0059	-0.1307	-0.0388	-0.0185	0.1759	-0.5375	8.7317	-0.0102	0.0628	-0.0779	-0.2376	0.3625	0.0353	0.6006	1	0.2737	-0.1315	-0.0757	-0.0026	0.0087	0.1181	-0.0684
HGB	0.0099	-0.0754	-0.0129	0.0989	-0.0242	-0.0792	-0.1123	-0.0008	0.0057	0.0708	-0.0133	-0.0478	-0.1086	0.1854	0.0878	-0.0233	-0.1023	-0.0186	-0.0141	0.11	-0.2712	-0.0469	0.0081	0.0047	-0.1188	0.61	0.1232	0.9573	0.198	0.3213	1	0.0989	0.0851	0.0195	0.1048	0.2033	0.1044
MONO	0.0019	-0.0402	0.0363	0.0043	0.0557	0.0383	0.0289	-0.0093	-0.0443	0.0079	-0.0387	-0.0218	-0.0405	0.0869	0.0771	0.0426	-0.0528	0.0395	0.0537	0.0913	0.0915	0.0184	0.0052	0.0658	0.1755	0.1041	0.0358	0.1834	0.0058	-0.0754	0.1517	1	0.4828	0.2629	0.1802	0.3271	0.6207
NEUT	0.004	-0.0432	0.0672	0.0884	0.093	0.0123	0.1494	-0.0013	0.0454	0.0053	0.0574	-0.0527	0.0044	0.0718	0.1123	0.115	-0.1264	-0.0287	-0.0303	0.1289	0.0084	-0.0255	0.0048	0.0442	0.2047	0.1398	-0.0091	0.1882	-0.0394	-0.1002	0.1454	0.4257	1	0.2279	0.2036	0.1835	0.9281
EO	-0.0018	0.0932	0.0022	0.0058	0.3758	0.4215	0.4407	0.008	-0.0303	0.0151	0.0234	-0.0201	-0.0207	0.0527	0.0213	-0.0142	-0.0362	-0.0313	-0.0281	0.0147	0.0591	-0.0182	-0.0023	-0.0437	0.145	0.0526	-0.0258	0.0531	-0.0383	-0.0433	0.0323	0.236	0.1501	1	0.3599	0.1122	0.3287
BASO	-0.02	0.0068	0.0515	0.0356	0.2124	0.1739	0.142	0.0258	0.1066	0.0746	0.0406	-0.0475	-0.0579	0.0495	0.0425	0.0207	-0.0598	0.0125	0.0006	0.0345	0.0025	-0.0736	-0.0024	0.0235	0.2223	0.0166	0.073	0.0978	0.0366	-0.0601	0.0692	0.4032	0.4538	0.4408	1	0.2452	0.339
LYMPH	0.0045	-0.0253	0.0096	0.0571	0.0179	-0.0277	-0.0098	-0.0097	0.0885	0.0217	0.0659	-0.025	-0.014	0.0443	0.0446	0.0353	-0.0593	0.0933	0.1182	0.1615	0.1908	0.0107	0.0013	0.0037	0.1969	0.0952	0.021	0.1529	-0.0148	-0.0989	0.109	0.3942	0.304	0.2747	0.4329	1	0.5932
WBC	0.0053	-0.0328	0.0601	0.0813	0.1133	0.0376	0.1589	-0.0027	0.0693	0.0104	0.074	-0.0541	-0.0055	0.0869	0.1139	0.1069	-0.1246	0.017	0.0301	0.1672	0.0951	-0.0183	0.0042	0.0396	0.2548	0.1513	0.005	0.2176	-0.0368	-0.1278	0.163	0.5801	0.9057	0.3091	0.5772	0.6647	1
